# Polygenic contributions to suicidal thoughts and behaviors in a sample ascertained for alcohol use disorders

**DOI:** 10.1101/2022.08.18.22278943

**Authors:** Sarah MC Colbert, Niamh Mullins, Grace Chan, Jacquelyn L Meyers, Jessica Schulman, Samuel Kuperman, Dongbing Lai, John Nurnberger, Martin H Plawecki, Chella Kamarajan, Andrey P Anokhin, Kathleen K Bucholz, Victor Hesselbrock, Howard J Edenberg, John Kramer, Danielle M Dick, Bernice Porjesz, Arpana Agrawal, Emma C Johnson

## Abstract

Suicidal thoughts and behaviors have partially distinct genetic etiologies. We used PRS-CS to create polygenic risk scores (PRS) from GWAS of non-suicidal self-injury, broad sense self-harm ideation, non-fatal suicide attempt, death by suicide, and depression. Using mixed-effect models, we estimated whether these PRS were associated with a range of suicidal thoughts and behaviors in the Collaborative Study on the Genetics of Alcoholism (N = 7,526). All PRS were significantly associated with suicidal ideation and suicide attempt (betas=0.08-0.44, FDR<0.023). All PRS except non-suicidal self-injury PRS were associated with active suicidal ideation and severity of suicidality (betas=0.04-0.22, FDR<0.034). Several associations remained significant in models where all significant PRS were included as simultaneous predictors, and when all PRS predicted suicide attempt, the PRS together explained 6.2% of the variance in suicide attempt. Significant associations were also observed between some PRS and persistent suicidal ideation, non-suicidal self-injury, attempt severity and desire to die. Our findings suggest that PRS for depression does not explain the entirety of the variance in suicidal thoughts and behaviors, with PRS specifically for suicidal thoughts and behaviors making additional and sometimes unique contributions.
