## Supplementary material for "Polygenic contributions to suicidal thoughts and behaviors in a sample ascertained for alcohol use disorders": Table 1

### Sheet: Sheet1
Table 1. Prevalence of binary suicidal thoughts and behavior variables in COGA. Indented rows indicate nested questions, e.g, data for active ideation was only collected on individuals endorsing suicidal ideation.
Suicidal thought or behavior		Description	N total	N Affected
Non-suicidal self-injury		Individuals were asked, “(Other than when you tried to take your own life,) did you ever hurt yourself on purpose, for example, by cutting or burning yourself?”	6434	571
Suicidal ideation		Individuals were asked, “Have you ever thought about killing yourself?”	7526	3267
	Active ideation	Individuals endorsing suicidal ideation were subsequently asked “Did you have a plan? (Did you actually consider a way to take your life?)”	3205	1330
	Persistent ideation	Individuals endorsing suicidal ideation were subsequently asked “Did those thoughts persist for at least 7 days in a row?”	3153	963
Suicide attempt		Individuals were asked “Have you ever tried to kill yourself?”	7526	814
	More than one attempt	Individuals who endorsed a suicide attempt were asked “How many times (did you try to kill yourself)?”. Affected individuals answered more than once.	797	319
	Medical treatment after attempt	Individuals who endorsed a suicide attempt were asked “Did you require medical treatment after you tried to kill yourself?”	799	355
	Substance use prior to attempt	Individuals who endorsed a suicide attempt were asked “Did you try to kill yourself after you had been drinking?” and “Did you try to kill yourself after using drugs?”. Affected individuals answered yes to either one or both of these questions.	798	360
	Desire to die	Individuals who endorsed a suicide attempt were asked “Did you really want to die?”. Affected individuals answered “maybe” or “yes” to this question.	799	576
	Attempt severity	Individuals who endorsed a suicide attempt and had provided answers to the four above questions. Affected individuals answered yes to at least one of those questions (more than 1 attempt, medical treatment after attempt, substance use prior to attempt)	798	713
