## Supplementary material for "Polygenic contributions to suicidal thoughts and behaviors in a sample ascertained for alcohol use disorders": Table 2

### Sheet: table2
Table 2 Regression results. R2 represents the proportion of the variance in the suicidal thought or behavior (STB) explained by the PRS. Pseudo-R2 values are presented on the observed scale. As an example, when converted to the liability scale the percent variance in suicide attempt explained by genetic liability for non-fatal suicide attempt was 4.74%. Significant associations (FDR < 0.05) are h…
Suicidal thought or behavior outcome measures	PRS	Beta	Std. Error	FDR q-value	R2 (%)
Non-suicidal self-injury	Non-suicidal self-injury	0.158	0.049	0.0035	0.506
Non-suicidal self-injury	Self-harm ideation	0.21	0.049	8.7e-05	0.822
Non-suicidal self-injury	Non-fatal suicide attempt	0.238	0.053	3.2e-05	0.981
Non-suicidal self-injury	Death by suicide	0.084	0.051	0.184	0.14
Non-suicidal self-injury	Depression	0.241	0.051	1.2e-05	1.14
Suicidal ideation	Non-suicidal self-injury	0.083	0.026	0.004	0.187
Suicidal ideation	Self-harm ideation	0.187	0.026	1e-11	0.933
Suicidal ideation	Non-fatal suicide attempt	0.212	0.028	8.5e-13	1.063
Suicidal ideation	Death by suicide	0.095	0.027	0.0014	0.226
Suicidal ideation	Depression	0.309	0.027	2.4e-28	2.528
Persistent suicidal ideation	Non-suicidal self-injury	0.058	0.041	0.264	0.095
Persistent suicidal ideation	Self-harm ideation	0.068	0.04	0.172	0.116
Persistent suicidal ideation	Non-fatal suicide attempt	0.177	0.044	0.00022	0.721
Persistent suicidal ideation	Death by suicide	0.056	0.043	0.31	0.064
Persistent suicidal ideation	Depression	0.116	0.042	0.016	0.347
Active suicidal ideation	Non-suicidal self-injury	0.029	0.04	0.621	0.022
Active suicidal ideation	Self-harm ideation	0.183	0.039	1.8e-05	0.909
Active suicidal ideation	Non-fatal suicide attempt	0.22	0.043	2.2e-06	1.119
Active suicidal ideation	Death by suicide	0.138	0.041	0.0027	0.474
Active suicidal ideation	Depression	0.188	0.041	2.6e-05	0.9
Suicide attempt	Non-suicidal self-injury	0.104	0.04	0.023	0.269
Suicide attempt	Self-harm ideation	0.225	0.041	2.8e-07	1.263
Suicide attempt	Non-fatal suicide attempt	0.342	0.044	2.8e-13	2.532
Suicide attempt	Death by suicide	0.138	0.043	0.0034	0.464
Suicide attempt	Depression	0.441	0.043	2.1e-23	4.67
Substance use prior to attempt	Non-suicidal self-injury	-0.055	0.083	0.649	0.085
Substance use prior to attempt	Self-harm ideation	-0.162	0.081	0.09	0.61
Substance use prior to attempt	Non-fatal suicide attempt	0.082	0.087	0.502	0.143
Substance use prior to attempt	Death by suicide	-0.031	0.085	0.808	0.01
Substance use prior to attempt	Depression	-0.168	0.081	0.078	0.624
Desire to die	Non-suicidal self-injury	-0.065	0.091	0.621	0.276
Desire to die	Self-harm ideation	0.038	0.088	0.782	-0.104
Desire to die	Non-fatal suicide attempt	0.261	0.098	0.019	0.932
Desire to die	Death by suicide	0.092	0.094	0.484	-0.028
Desire to die	Depression	-0.03	0.089	0.808	0.023
More than one attempt	Non-suicidal self-injury	-0.034	0.079	0.782	0.023
More than one attempt	Self-harm ideation	-0.002	0.077	0.979	-0.000244
More than one attempt	Non-fatal suicide attempt	0.124	0.083	0.236	0.362
More than one attempt	Death by suicide	-0.026	0.082	0.808	0.012
More than one attempt	Depression	0.046	0.078	0.695	0.082
Medical treatment after attempt	Non-suicidal self-injury	0.06	0.079	0.621	0.094
Medical treatment after attempt	Self-harm ideation	0.03	0.078	0.801	0.029
Medical treatment after attempt	Non-fatal suicide attempt	0.086	0.083	0.462	0.174
Medical treatment after attempt	Death by suicide	-0.011	0.082	0.909	0.000525
Medical treatment after attempt	Depression	0.033	0.078	0.782	0.031
Attempt severity	Non-suicidal self-injury	0.026	0.133	0.88	0.024
Attempt severity	Self-harm ideation	-0.031	0.129	0.856	0.051
Attempt severity	Non-fatal suicide attempt	0.328	0.145	0.049	1.747
Attempt severity	Death by suicide	-0.097	0.136	0.621	0.33
Attempt severity	Depression	0.155	0.137	0.406	0.061
Severity of suicidality	Non-suicidal self-injury	0.023	0.015	0.218	0.072
Severity of suicidality	Self-harm ideation	0.06	0.015	0.00016	0.496
Severity of suicidality	Non-fatal suicide attempt	0.094	0.016	3.9e-08	1.034
Severity of suicidality	Death by suicide	0.038	0.016	0.034	0.181
Severity of suicidality	Depression	0.103	0.015	3.2e-10	1.332
