## Supplemental Tables for "Polygenic contributions to suicidal thoughts and behaviors in a sample ascertained for alcohol use disorders"

### Sheet: TableS1
Table S1. Top genomic risk loci and significant SNPs identified in the non-suicidal self-injury GWAS.
Chromosome	Base pair	Non-effect allele	Effect allele	SNP	P-value	Effect	Standard error
10	17494978	A	C	rs72778956	9.21e-07	-0.51692	0.105325
9	107116728	A	T	rs3012345	1.48e-06	-0.145944	0.0303172
5	36999998	G	A	rs159751	2.34e-06	-0.128723	0.0272626

### Sheet: TableS2
Table S2. Correlations between the polygenic risk scores for non-suicidal self-injury, self-harm ideation, non-fatal suicide attempt, death by suicide and depresssion.
	Non-suicidal self-injury	Self-harm ideation	Non-fatal suicide attempt	Death by suicide	Depression
Non-suicidal self-injury	1	0.33	0.07	0.02	0.09
Self-harm ideation	0.33	1	0.2	0.08	0.23
Non-fatal suicide attempt	0.07	0.2	1	0.12	0.29
Death by suicide	0.02	0.08	0.12	1	0.13
Depression	0.09	0.23	0.29	0.13	1

### Sheet: TableS3
Table S3. Multi-PRS regression results. We present multi-prs results only for the traits that were significant in the single PRS model for a specific STB. Multi-PRS R2 represents the proportion of the variance in the STB explained by all the PRS included in the model.
Suicidal thoughts or behavior outcome measures	PRS	Beta	Std. Error	FDR q-value	R2 (%)
Non-suicidal self-injury	Non-suicidal self-injury	0.094	0.052	0.085
	Self-harm ideation	0.114	0.054	0.054
	Non-fatal suicide attempt	0.163	0.056	0.0068
	Depression	0.163	0.054	0.0054	2.211
Suicidal ideation	Non-suicidal self-injury	0.013	0.028	0.643
	Self-harm ideation	0.104	0.029	0.0011
	Non-fatal suicide attempt	0.115	0.03	0.00043
	Death by suicide	0.053	0.027	0.064
	Depression	0.248	0.029	8.9e-17	3.309
Persistent suicidal ideation	Non-fatal suicide attempt	0.155	0.046	0.0019
	Depression	0.075	0.044	0.1	0.856
Active suicidal ideation	Self-harm ideation	0.126	0.041	0.0048
	Non-fatal suicide attempt	0.159	0.045	0.0013
	Death by suicide	0.111	0.042	0.014
	Depression	0.107	0.044	0.024	2.329
Suicide attempt	Non-suicidal self-injury	0.02	0.043	0.643
	Self-harm ideation	0.096	0.045	0.054
	Non-fatal suicide attempt	0.214	0.047	2.9e-05
	Death by suicide	0.086	0.043	0.063
	Depression	0.352	0.045	6.5e-14	6.194
Severity of suicidality	Self-harm ideation	0.031	0.015	0.058
	Non-fatal suicide attempt	0.065	0.017	0.00043
	Death by suicide	0.024	0.016	0.126
	Depression	0.076	0.016	2.8e-05	2.065

### Sheet: TableS4
Table S4. Associations between PRS and suicidal thoughts and behaviors after covarying for alcohol use disorder. This follow-up model was only tested for associations which were previously significant in the model without alcohol use disorder as a covariate. All previously significant associations remained significant (FDR<0.05) after covarying for alcohol use disorder.
Suicidal thoughts or behavior outcome measures	PRS	Beta	Std. Error	FDR q-value
Non-suicidal self-injury	Non-suicidal self-injury	0.158	0.049	0.002
Non-suicidal self-injury	Self-harm ideation	0.214	0.05	3.57e-05
Non-suicidal self-injury	Non-fatal suicide attempt	0.222	0.054	5.7e-05
Non-suicidal self-injury	Depression	0.23	0.052	2.06e-05
Suicidal ideation	Non-suicidal self-injury	0.078	0.026	0.004
Suicidal ideation	Self-harm ideation	0.189	0.027	9.16e-12
Suicidal ideation	Non-fatal suicide attempt	0.196	0.029	5.53e-11
Suicidal ideation	Death by suicide	0.096	0.028	0.000718
Suicidal ideation	Depression	0.292	0.028	7.92e-25
Persistent suicidal ideation	Non-fatal suicide attempt	0.163	0.045	0.000425
Persistent suicidal ideation	Depression	0.111	0.043	0.01
Active suicidal ideation	Self-harm ideation	0.188	0.04	6.91e-06
Active suicidal ideation	Non-fatal suicide attempt	0.205	0.044	7.46e-06
Active suicidal ideation	Death by suicide	0.146	0.042	0.000718
Active suicidal ideation	Depression	0.184	0.042	2.41e-05
Suicide attempt	Non-suicidal self-injury	0.099	0.041	0.017
Suicide attempt	Self-harm ideation	0.228	0.042	1.43e-07
Suicide attempt	Non-fatal suicide attempt	0.319	0.045	1.06e-11
Suicide attempt	Death by suicide	0.14	0.043	0.002
Suicide attempt	Depression	0.42	0.044	1.27e-20
Desire to die	Non-fatal suicide attempt	0.264	0.098	0.009
Attempt severity	Non-fatal suicide attempt	0.329	0.143	0.021
Severity of suicidality	Self-harm ideation	0.061	0.014	4.98e-05
Severity of suicidality	Non-fatal suicide attempt	0.086	0.016	2.15e-07
Severity of suicidality	Death by suicide	0.04	0.015	0.01
Severity of suicidality	Depression	0.1	0.015	2.53e-10

### Sheet: TableS5
Table S5. Genetic correlations (rg) between the NSSI and STBs GWAS calculated using LD score regression.
Phenotype 1	Phenotype 2	rg	Std. Error	P-value
NSSI	death by suicide	0.538	0.156	0.0006
NSSI	suicide attempt	0.594	0.114	1.99e-07
NSSI	self-harm ideation	0.691	0.086	1.02e-15
death by suicide	suicide attempt	0.839	0.083	7.08e-24
death by suicide	self-harm ideation	0.526	0.107	9.24e-07
suicide attempt	self-harm ideation	0.818	0.059	1.44e-43
